# Availability of evidence and comparative effectiveness for surgical versus drug interventions: an overview of systematic reviews

**DOI:** 10.1101/2023.01.30.23285207

**Authors:** Emmanuel A. Zavalis, Anaïs Rameau, Anirudh Saraswathula, Joachim Vist, Ewoud Schuit, John P. A. Ioannidis

## Abstract

**Objectives:** To examine the prevalence of comparisons of surgery to drug regimens, the strength of evidence of such comparisons, and whether surgery or the drug intervention was favored.

**Design:** Systematic review of systematic reviews (umbrella review)

**Data sources:** Cochrane Database of Systematic Reviews (CDSR)

**Eligibility criteria and synthesis of results:** Using the search term “surg*” in CDSR, we retrieved systematic reviews of surgical interventions. Abstracts were subsequently screened to find systematic reviews that aimed to compare surgical to drug interventions; and then, among them, those that included any randomized controlled trials (RCTs) for such comparisons. Trial results data were extracted manually and synthesized into random-effects meta-analyses.

**Results:** Overall, 188 systematic reviews intended to compare surgery versus drugs. Only 41 included data from at least one RCT (total, 165 RCTs with data) and covered a total of 103 different outcomes of various comparisons of surgery versus drugs. A GRADE assessment was performed by the Cochrane reviewers for 87 (83%) outcomes in the reviews, indicating the strength of evidence was high in 4 outcomes (4%), moderate in 22 (21%), low in 27 (26%) and very low in 33 (32%). Based on 95% confidence intervals, the surgical intervention was favored in 38/103 (37%), and the drugs were favored in 13/103 (13%) outcomes. Of the outcomes with high GRADE rating, only one showed conclusive superiority (sphincterotomy was better than medical therapy for anal fissure). Of the 22 outcomes with moderate GRADE rating, 6 (27%) were inconclusive, 14 (64%) were in favor of surgery, and 2 (9%) were in favor of drugs.

**Conclusions:** Though the relative merits of surgical versus drug interventions are important to know for many diseases, high strength randomized evidence is rare. More randomized trials comparing surgery to drug interventions are needed.

**Protocol registration:** https://osf.io/p9x3j

**Funding:** The work of John Ioannidis has been funded by an unrestricted gift from Sue and Bob O’Donnell. Anaïs Rameau is supported by a Paul B. Beeson Emerging Leaders Career Development Award in Aging (K76 AG079040) from the National Institute on Aging and by the Bridge2AI award (OT2 OD032720) from the NIH Common Fund. Anirudh Saraswathula is supported by the National Institute on Deafness and Other Communication Disorders training grant 2T32DC000027.

**Financial disclosure:** Anaïs Rameau is a medical advisor for Perceptron Health, Inc.

**Summary boxes:** 

**Section 1: What is already known on this topic:**

- Many conditions and diseases can be managed either with surgery or with drugs. Comparative effectiveness of different treatment options is important to know for shared decision-making.

**Section 2: What this study adds:**

- An assessment of the entire Cochrane Database of Systematic Reviews found 188 reviews that intended to assess surgical versus drug interventions, but only 41 had at least one randomized trial.
- Only four of the 103 assessed outcomes had high strength of evidence according to GRADE assessments.
- More evidence is needed to compare the relative merits of surgical and drug interventions and sequestration of these major modes of interventions should be overcome in clinical trial agendas.
