## Supplement 1-List of included studies for "Availability of evidence and comparative effectiveness for surgical versus drug interventions: an overview of systematic reviews"

### Sheet: Supplement 1 - List of included
CDSR_ID	Title	Specialty	Review with comparison (0=No)
CD005624.PUB4	Interventions for great saphenous vein incompetence	vascular surgery	0
CD006931.PUB2	Submacular surgery for choroidal neovascularisation secondary to age‚Äêrelated macular degeneration	ophthalmology	0
CD002764.PUB2	Surgery for the resolution of symptoms in malignant bowel obstruction in advanced gynaecological and gastrointestinal cancer	general surgery	0
CD007119.PUB2	Interventions for restoring patency of occluded central venous catheter lumens	vascular surgery	0
CD008509.PUB3	Alpha‚Äêblockers as medical expulsive therapy for ureteral stones	urology	0
CD013085.PUB2	Balneotherapy for chronic venous insufficiency	vascular surgery	0
CD009959.PUB2	Interventions for the treatment of Frey's syndrome	otolaryngology	0
CD004008.PUB3	Interventions for trachoma trichiasis	ophthalmology	0
CD006134.PUB5	Oral contraceptives for functional ovarian cysts	obstetrics and gynecology	0
CD011650.PUB2	Management of people with early‚Äê or very early‚Äêstage hepatocellular carcinoma	general surgery	0
CD001081.PUB4	Carotid endarterectomy for symptomatic carotid stenosis	vascular surgery	1
CD010244.PUB2	Resection versus other treatments for locally advanced pancreatic cancer	general surgery	1
CD012432.PUB2	Interventions for managing medication‚Äêrelated osteonecrosis of the jaw	otolaryngology	0
CD010260.PUB2	Hysterectomy with radiotherapy or chemotherapy or both for women with locally advanced cervical cancer	obstetrics and gynecology	0
CD012602.PUB2	Methods for managing miscarriage: a network meta‚Äêanalysis	obstetrics and gynecology	1
CD006983.PUB3	Decompressive surgery for treating nerve damage in leprosy	neurosurgery	1
CD009590.PUB2	Endometriosis: an overview of Cochrane Reviews	obstetrics and gynecology	0
CD005320.PUB2	Operative and non‚Äêoperative treatment options for dislocation of the hip following total hip arthroplasty	orthopaedic surgery	0
CD010349.PUB2	Iodine‚Äê131‚Äêmeta‚Äêiodobenzylguanidine therapy for patients with newly diagnosed high‚Äêrisk neuroblastoma	neurosurgery	0
CD010712	Nonoperative treatment for lumbar spinal stenosis with neurogenic claudication	orthopaedic surgery	0
CD011478.PUB2	Type II or type III radical hysterectomy compared to chemoradiotherapy as a primary intervention for stage IB2 cervical cancer	obstetrics and gynecology	0
CD002116.PUB2	Drug treatment for faecal incontinence in adults	general surgery	0
CD005029.PUB2	Treatment for ataxia in multiple sclerosis	neurosurgery	0
CD008107.PUB2	Perioperative chemo(radio)therapy versus primary surgery for resectable adenocarcinoma of the stomach, gastroesophageal junction, and lower esophagus	general surgery	0
CD008602.PUB4	Interventions for congenital talipes equinovarus (clubfoot)	orthopaedic surgery	0
CD004461.PUB3	Interventions for recurrent idiopathic epistaxis (nosebleeds) in children	otolaryngology	0
CD006476.PUB3	Management for intussusception in children	general surgery	0
CD009166.PUB2	Cervical stitch (cerclage) for preventing preterm birth in multiple pregnancy	obstetrics and gynecology	0
CD002221.PUB2	Interventions for involutional lower lid entropion	ophthalmology	0
CD009379.PUB2	Amniotic membrane transplantation for acute ocular burns	ophthalmology	1
CD003296.PUB3	Retinoids for preventing the progression of cervical intra‚Äêepithelial neoplasia	obstetrics and gynecology	0
CD004917.PUB3	Interventions for infantile esotropia	ophthalmology	0
CD003431.PUB3	Non surgical therapy for anal fissure	general surgery	1
CD007340.PUB2	Bariatric surgery for non‚Äêalcoholic steatohepatitis in obese patients	general surgery	0
CD001122.PUB5	Laparoscopic ovarian drilling for ovulation induction in women with anovulatory polycystic ovary syndrome	obstetrics and gynecology	1
CD007156.PUB2	Interventions for the management of oral submucous fibrosis	otolaryngology	0
CD012802.PUB2	Ab interno supraciliary microstent surgery for open‚Äêangle glaucoma	ophthalmology	0
CD004399.PUB3	Medical versus surgical interventions for open angle glaucoma	ophthalmology	0
CD009266.PUB2	Non-steroidal antiandrogen monotherapy compared with luteinising hormone-releasing hormone agonists or surgical castration monotherapy for advanced prostate cancer	urology	0
CD010273.PUB2	Interventions for treating postpartum constipation	general surgery	0
CD009366.PUB2	Lumbar sympathectomy versus prostanoids for critical limb ischaemia due to non‚Äêreconstructable peripheral arterial disease	orthopaedic surgery	1
CD007060.PUB2	Liver resection versus other treatments for neuroendocrine tumours in patients with resectable liver metastases	general surgery	0
CD008088.PUB3	Anti‚ÄêTNF‚ÄêŒ± treatment for pelvic pain associated with endometriosis	obstetrics and gynecology	0
CD004982.PUB6	Treatment for superficial thrombophlebitis of the leg	vascular surgery	1
CD007939.PUB2	Single herbal medicine for diabetic retinopathy	ophthalmology	0
CD002000.PUB3	Bypass surgery for chronic lower limb ischaemia	vascular surgery	0
CD012017.PUB2	Grommets (ventilation tubes) for recurrent acute otitis media in children	otolaryngology	1
CD009968.PUB2	Botulinum toxin for upper oesophageal sphincter dysfunction in neurological swallowing disorders	general surgery	0
CD004272.PUB3	Surgery versus primary endocrine therapy for operable primary breast cancer in elderly women (70 years plus)	general surgery	1
CD007118.PUB2	Palliative cytoreductive surgery versus other palliative treatments in patients with unresectable liver metastases from gastro-entero-pancreatic neuroendocrine tumours	general surgery	0
CD006714.PUB2	Surgical versus medical methods for second trimester induced abortion	obstetrics and gynecology	1
CD011174.PUB2	Interventions for non‚Äêtubal ectopic pregnancy	obstetrics and gynecology	0
CD010541.PUB3	Surgery for epilepsy	neurosurgery	1
CD013034.PUB2	Surgery for patellar tendinopathy (jumper's knee)	orthopaedic surgery	1
CD007481.PUB3	Chemical pleurodesis versus surgical intervention for persistent and recurrent pneumothoraces in cystic fibrosis	thoracic surgery	0
CD003712.PUB3	Transmyocardial laser revascularization versus medical therapy for refractory angina	cardiac surgery	1
CD008997.PUB2	Non-resection versus resection for an asymptomatic primary tumour in patients with unresectable Stage IV colorectal cancer	general surgery	0
CD005081.PUB3	Medical and surgical treatment for ocular myasthenia	ophthalmology	0
CD013099.PUB2	Interventions for bacterial folliculitis and boils (furuncles and carbuncles)	general surgery	0
CD011837.PUB2	Medical and surgical interventions for the treatment of usual-type vulval intraepithelial neoplasia	obstetrics and gynecology	0
CD003951.PUB3	Surgical versus medical treatment with cyclooxygenase inhibitors for symptomatic patent ductus arteriosus in preterm infants	cardiac surgery	1
CD007261.PUB2	Interventions for managing temporomandibular joint osteoarthritis	orthopaedic surgery	0
CD003193.PUB4	Anticholinergic drugs versus non-drug active therapies for non-neurogenic overactive bladder syndrome in adults	urology	0
CD009493.PUB2	N-acetylcarnosine (NAC) drops for age-related cataract	ophthalmology	0
CD005198.PUB3	Therapeutic interventions for Burkitt lymphoma in children	otolaryngology	0
CD004981.PUB4	Treatment for femoral pseudoaneurysms	vascular surgery	0
CD003525.PUB2	Surgery for lateral elbow pain	orthopaedic surgery	0
CD013006.PUB2	Interventions for the management of obesity in people with bipolar disorder	general surgery	0
CD013404.PUB2	Surgical interventions for treating intracapsular hip fractures in older adults: a network meta-analysis	orthopaedic surgery	0
CD011725.PUB2	Indomethacin for intracranial hypertension secondary to severe traumatic brain injury in adults	neurosurgery	0
CD009526.PUB2	Ovarian surgery for symptom relief in women with polycystic ovary syndrome	obstetrics and gynecology	1
CD003855.PUB3	Surgery versus medical therapy for heavy menstrual bleeding	obstetrics and gynecology	1
CD009505.PUB2	Aromatase inhibitors for uterine fibroids	obstetrics and gynecology	0
CD003037.PUB2	Medical versus surgical methods for first trimester termination of pregnancy	obstetrics and gynecology	1
CD011169.PUB2	Selective oestrogen receptor modulators (SERMs) for endometriosis	obstetrics and gynecology	0
CD007924.PUB3	Medical interventions for high-grade vulval intraepithelial neoplasia	obstetrics and gynecology	0
CD008111.PUB2	Thymectomy for non-thymomatous myasthenia gravis	thoracic surgery	0
CD007223.PUB4	Medical treatments for incomplete miscarriage	obstetrics and gynecology	1
CD010308.PUB2	Interventions for melanoma in situ, including lentigo maligna	general surgery	0
CD007468.PUB4	Surgical interventions for the early management of Bell's palsy	neurosurgery	0
CD007792.PUB2	Palliative surgery versus medical management for bowel obstruction in ovarian cancer	general surgery	0
CD008455.PUB2	Interventions for treating bisphosphonate-related osteonecrosis of the jaw (BRONJ)	orthopaedic surgery	0
CD002115.PUB5	Management of faecal incontinence and constipation in adults with central neurological diseases	general surgery	0
CD006991.PUB2	Surgical versus medical interventions for chronic rhinosinusitis with nasal polyps	otolaryngology	0
CD001496.PUB2	Pharmacological and surgical interventions for the treatment of gastro-oesophageal reflux in adults and children with asthma	general surgery	0
CD008571.PUB2	Interventions for women with endometrioma prior to assisted reproductive technology	obstetrics and gynecology	0
CD006544.PUB3	Prostanoids for critical limb ischaemia	vascular surgery	0
CD003435.PUB2	Surgical decompression for cerebral oedema in acute ischaemic stroke	neurosurgery	1
CD013325.PUB2	Interventions for treating people with symptoms of bladder pain syndrome: a network meta-analysis	urology	0
CD001066.PUB3	Interventions for varicose veins and leg oedema in pregnancy	vascular surgery	0
CD006388.PUB2	Octreotide for the treatment of chylothorax in neonates	thoracic surgery	0
CD003658.PUB3	Needling for encapsulated trabeculectomy filtering blebs	ophthalmology	0
CD006152.PUB2	Decompressive surgery of lower limbs for symmetrical diabetic peripheral neuropathy	orthopaedic surgery	0
CD001896.PUB2	Surgical interruption of pelvic nerve pathways for primary and secondary dysmenorrhoea	obstetrics and gynecology	0
CD004699.PUB2	Surgery for local and locally advanced non-small cell lung cancer	thoracic surgery	0
CD002867	Treatments for secondary postpartum haemorrhage	obstetrics and gynecology	0
CD006373.PUB2	Interventions for treating functional dysphonia in adults	otolaryngology	0
CD001541.PUB3	Interventions for ingrowing toenails	general surgery	0
CD013469.PUB2	Surgical and medical interventions for abdominal aortic graft infections	vascular surgery	0
CD001219	Corticosteroids for the resolution of malignant bowel obstruction in advanced gynaecological and gastrointestinal cancer	general surgery	0
CD005304.PUB3	Interventions for primary (intrinsic) tracheomalacia in children	thoracic surgery	0
CD011498.PUB2	Non-surgical versus surgical treatment for oesophageal cancer	general surgery	1
CD002784.PUB3	Surgery versus thrombolysis for initial management of acute limb ischaemia	vascular surgery	1
CD006499.PUB4	Botulinum toxin for the treatment of strabismus	ophthalmology	1
CD005024.PUB3	Surgery for traumatic optic neuropathy	general surgery	0
CD003243.PUB3	Laparoscopic fundoplication surgery versus medical management for gastro-oesophageal reflux disease (GORD) in adults	general surgery	1
CD003118.PUB2	Interventions for the treatment of Morton's neuroma	orthopaedic surgery	0
CD001001.PUB3	Lung volume reduction surgery for diffuse emphysema	thoracic surgery	0
CD010784.PUB3	Medical and surgical interventions for the treatment of urinary stones in children	urology	0
CD000324.PUB2	Interventions for tubal ectopic pregnancy	obstetrics and gynecology	0
CD000526.PUB2	Interventions for treating tuberculous pericarditis	cardiac surgery	0
CD004156.PUB4	Treatment for spasticity in amyotrophic lateral sclerosis/motor neuron disease	neurosurgery	0
CD004159.PUB3	Treatment for meralgia paraesthetica	neurosurgery	0
CD006797.PUB2	Surgical resection versus non-surgical treatment for hepatic node positive patients with colorectal liver metastases	general surgery	0
CD007510.PUB3	Botulinum toxin for masseter hypertrophy	otolaryngology	0
CD011523.PUB2	Medical versus surgical treatment for refractory or recurrent peptic ulcer	general surgery	0
CD001802.PUB3	Tonsillectomy or adenotonsillectomy versus non-surgical treatment for chronic/recurrent acute tonsillitis	otolaryngology	1
CD007383.PUB3	Surgical versus non-surgical management of abdominal injury	general surgery	0
CD006981.PUB2	Treatment for sialorrhea (excessive saliva) in people with motor neuron disease/amyotrophic lateral sclerosis	otolaryngology	0
CD001829.PUB4	Interventions for treating oral leukoplakia to prevent oral cancer	otolaryngology	0
CD001934.PUB2	Surgical versus non‚Äêsurgical interventions for vocal cord nodules	otolaryngology	0
CD003412.PUB3	Interventions for basal cell carcinoma of the skin	dermatology	1
CD003425.PUB4	Splenectomy versus conservative management for acute sequestration crises in people with sickle cell disease	general surgery	0
CD003983.PUB3	Decompressive craniectomy for the treatment of high intracranial pressure in closed traumatic brain injury	neurosurgery	1
CD004098.PUB2	Levothyroxine or minimally invasive therapies for benign thyroid nodules	general surgery	0
CD004437.PUB6	Thrombolytic therapy for pulmonary embolism	cardiac surgery	0
CD004927.PUB4	Surgical management of functional bladder outlet obstruction in adults with neurogenic bladder dysfunction	urology	0
CD005619.PUB3	Subacromial decompression surgery for rotator cuff disease	orthopaedic surgery	0
CD006032.PUB4	Steroids for traumatic optic neuropathy	ophthalmology	0
CD006746.PUB4	Laser peripheral iridoplasty for chronic angle closure	ophthalmology	0
CD007281.PUB2	Interventions for cutaneous Bowen's disease	dermatology	0
CD007404.PUB2	Interventions for central giant cell granuloma (CGCG) of the jaws	otolaryngology	0
CD007535.PUB4	Chinese herbal medicine for subfertile women with polycystic ovarian syndrome	obstetrics and gynecology	0
CD008280.PUB2	Interventions for atrophic rhinitis	otolaryngology	0
CD009244.PUB2	Interventions for anal canal intraepithelial neoplasia	general surgery	0
CD010287.PUB3	Aromatase inhibitors (letrozole) for subfertile women with polycystic ovary syndrome	obstetrics and gynecology	1
CD010651.PUB2	Surgical versus non‚Äêsurgical management for pleural empyema	thoracic surgery	1
CD011160.PUB2	Anti‚Äêvascular endothelial growth factor for choroidal neovascularisation in people with pathological myopia	ophthalmology	1
CD012742.PUB2	Subconjunctival draining minimally‚Äêinvasive glaucoma devices for medically uncontrolled glaucoma	ophthalmology	0
CD012743.PUB2	Ab interno trabecular bypass surgery with iStent for open‚Äêangle glaucoma	ophthalmology	1
CD012834.PUB2	Medical and surgical abortion for women living with HIV	obstetrics and gynecology	0
CD012879.PUB2	Shoulder replacement surgery for osteoarthritis and rotator cuff tear arthropathy	orthopaedic surgery	0
CD006131.PUB3	Interventions for Mooren's ulcer	dermatology	0
CD007677.PUB4	Pentoxifylline for the treatment of endometriosis‐associated pain and infertility	obstetrics and gynecology	0
CD012740.PUB2	Ab interno trabecular bypass surgery with Schlemm´s canal microstent (Hydrus) for open angle glaucoma	ophthalmology	0
CD006151.PUB3	Fundoplication versus postoperative medication for gastro‐oesophageal reflux in children with neurological impairment undergoing gastrostomy	general surgery	0
CD010081.PUB2	Interventions for hidradenitis suppurativa	dermatology	0
CD007630.PUB2	Surgical orbital decompression for thyroid eye disease	otolaryngology	1
CD011165.PUB2	Tonsillectomy or adenotonsillectomy versus non‐surgical management for obstructive sleep‐disordered breathing in children	otolaryngology	0
CD005656.PUB3	Intravitreal steroids for macular edema in diabetes	ophthalmology	0
CD009860.PUB2	Surgery for trigger finger	orthopaedic surgery	1
CD013502	Surgery for rotator cuff tears	orthopaedic surgery	1
CD002180	Surgery versus non‐surgical treatment for bronchiectasis	thoracic surgery	0
CD010868.PUB2	Interventions for dissociated vertical deviation	ophthalmology	0
CD001408.PUB2	Botulinum toxin type A in the treatment of lower limb spasticity in children with cerebral palsy	orthopaedic surgery	0
CD003919.PUB2	Laser trabeculoplasty for open angle glaucoma	ophthalmology	1
CD010312.PUB2	Prostaglandins for management of retained placenta	obstetrics and gynecology	0
CD011693.PUB3	Ab interno trabecular bypass surgery with Trabectome for open‐angle glaucoma	ophthalmology	0
CD008669.PUB3	Tonsillectomy for periodic fever, aphthous stomatitis, pharyngitis and cervical adenitis syndrome (PFAPA)	otolaryngology	0
CD008128.PUB2	Treatment of valvular heart disease during pregnancy for improving maternal and neonatal outcome	cardiac surgery	0
CD001923.PUB2	Carotid endarterectomy for asymptomatic carotid stenosis	vascular surgery	1
CD010960.PUB2	Injection therapies for Achilles tendinopathy	orthopaedic surgery	0
CD003738.PUB3	Interventions for preventing posterior capsule opacification	ophthalmology	0
CD013000.PUB2	Interventions for orbital lymphangioma	otolaryngology	0
CD008282	Adenoidectomy for recurrent or chronic nasal symptoms in children	otolaryngology	0
CD003263.PUB5	Interventions for vitiligo	dermatology	0
CD008583.PUB3	Ultrasound‐guided transvaginal ovarian needle drilling for clomiphene‐resistant polycystic ovarian syndrome in subfertile women	obstetrics and gynecology	0
CD007810.PUB2	Adenoidectomy for otitis media in children	otolaryngology	0
CD006181.PUB2	Prophylactic surgical ligation of patent ductus arteriosus for prevention of mortality and morbidity in extremely low birth weight infants	cardiac surgery	0
CD011917.PUB2	Surgery for limited‐stage small‐cell lung cancer	thoracic surgery	0
CD010264.PUB2	Surgical versus non‐surgical treatment for lumbar spinal stenosis	orthopaedic surgery	1
CD008732.PUB2	Macular grid laser photocoagulation for branch retinal vein occlusion	ophthalmology	0
CD011680.PUB2	Interventions for necrotizing soft tissue infections in adults	general surgery	0
CD001801.PUB3	Grommets (ventilation tubes) for hearing loss associated with otitis media with effusion in children	otolaryngology	0
CD006205.PUB4	Interventions for the treatment of oral and oropharyngeal cancers: surgical treatment	otolaryngology	0
CD009245.PUB3	Interventions for the treatment of Paget's disease of the vulva	obstetrics and gynecology	0
CD012798.PUB3	Interventions for treating distal intestinal obstruction syndrome (DIOS) in cystic fibrosis	general surgery	0
CD008089.PUB2	Surgery for shoulder osteoarthritis	orthopaedic surgery	0
CD008497.PUB3	Deep brain and cortical stimulation for epilepsy	neurosurgery	0
CD004325.PUB2	Surgical versus non‐surgical treatment for acute anterior shoulder dislocation	orthopaedic surgery	0
CD005048.PUB4	Interventions for dysphagia in oesophageal cancer	general surgery	0
CD000200.PUB2	Surgery for primary supratentorial intracerebral haemorrhage	neurosurgery	1
CD011031.PUB3	Laparoscopic surgery for endometriosis	obstetrics and gynecology	0
CD010796.PUB2	Surgery for treating hip impingement (femoroacetabular impingement)	orthopaedic surgery	0
CD006769.PUB2	Interventions for late trabeculectomy bleb leak	ophthalmology	0
CD001532.PUB5	Interventions for primary vesicoureteric reflux	urology	1
CD008104.PUB2	Interventions for treating osteochondral defects of the talus in adults	orthopaedic surgery	0
CD001552.PUB2	Surgical versus non-surgical treatment for carpal tunnel syndrome	orthopaedic surgery	1
